# Cell type-specific methylome-wide association studies of childhood ADHD symptoms

**DOI:** 10.1101/2025.04.16.25325956

**Authors:** Mandy Meijer, Marieke Klein, Doretta Caramaschi, Shaunna L. Clark, Marta Cosin-Tomas, Nastassja Koen, Xueling Lu, Rosa H. Mulder, Stefan W. Röder, Yining Zhang, Lea Zilich, Mariona Bustamente, Michael Deuschle, Janine F. Felix, Juan Ramos González, Regina Gražulevičiene, Fabian Streit, John Wright, Angel Carracedo, Charlotte A.M. Cecil, Eva Corpeleijn, Catharina A. Hartman, Gunda Herberth, Anke Huels, Caroline Relton, Harold Snieder, Dan J. Stein, Jordi Sunyer, Stephanie H. Witt, Heather J. Zar, Ana C. Zenclussen, Barbara Franke, William Copeland, Karolina A. Aberg, Edwin J.C.G. van den Oord

## Abstract

**Objective:** Studying DNA methylation (DNAm) can provide insights into gene-regulatory mechanisms underlying attention-deficit/hyperactivity disorder (ADHD). While most DNAm studies were performed in bulk tissue, this study used statistical deconvolution to identify cell type-specific DNAm profiles, from five major blood cell types, associated with childhood ADHD symptoms.

**Methods:** We performed meta-analyses of methylome-wide association studies (MWAS) for ADHD symptoms (age_range_=4-16 years) in peripheral blood collected during childhood and in cord blood. The investigated cohorts included seven array-based methylation datasets assaying up to 450K CpGs from the Pregnancy And Childhood Epigenetics Consortium (N=2 934 peripheral blood; N=2 546 cord blood) and a sequencing-based methylation dataset assaying nearly all 28 million CpGs in blood from the Great Smoky Mountain Study (GSMS; N=583).

**Results:** The meta-analyses resulted in methylome-wide significant (FDR<0.05) ADHD associations in CD8T cells (*RPL31P11* and *KCNJ5)* for peripheral blood, and, in cord blood, in monocytes (*PDE6B*), CD8T cells (*KCNA3* and *HAND2*), and NK cells (*KIFC1*). Notably, several significant sites detected in peripheral blood (*RPL31P11* and *KCNJ5*) were also detected in cord blood. Furthermore, extended MWAS of all sites available for GSMS detected 69 and 17 additional CpGs in monocytes and granulocytes, respectively. In this first cell type-specific MWAS for ADHD, we identified DNAm associations for ADHD symptoms; some associations were seen in both peripheral blood and cord blood, suggesting potential susceptibility markers for increased ADHD risk.

**Conclusions:** These findings show that cell type-specific analyses and sequencing-based approaches can increase insights into the epigenetic patterns associated with ADHD symptoms in childhood.
