## Supplementary material for "Cell type-specific methylome-wide association studies of childhood ADHD symptoms": Table S2.3

### Sheet: Blad1
Cell type	Chromosome: position (GRCh37)		CpG site	Genomic feature	Study	N	Test statistic	p-value
CD8T cells	1:161655124		cg20491963	TSS200 of RPL31P11 (non-coding pseudogene)	Meta-analysis	1 973	6.77	1.16*10-11
					GenR (EUR)	263	0.27	0.19
					ALSPAC (EUR)	240	0.19	2.6*10-4
					INMA (EUR)	18	-0.29	0.72
					HELIX (88.9% EUR, 7.7% South ASN, 1.6% Mixed, 0.75% AFR, 0.75% AMR, 0.3% East ASN)	905	0.72	2.06*10-13
					GSMS (65% EUR, 30% AMR-IND, 5% AFR-AMR)	547	2.11*10-4	0.88
CD8T cells	11:128781826		cg14241609	KCNJ5 (first exon)	Meta-analysis	1 973	-5.31	1.10*10-7
					GenR (EUR)	263	-0.081	0.36
					ALSPAC (EUR)	240	-0.029	0.51
					INMA (EUR)	18	-0.49	0.13
					HELIX (88.9% EUR, 7.7% South ASN, 1.6% mixed, 0.75% AFR, 0.75% AMR, 0.3% East ASN)	905	-0.75	2.04*10-9
					GSMS (65% EUR, 30% AMR-IND, 5% AFR-AMR)	547	1.3*10-3	0.31
Cord blood
Cell type	Chromosome: position (GRCh37)		CpG site	Genomic feature	Study	N	Test statistic	p-value
Monocytes	4:649901		cg04529193	PDE6B (intron 7)	Meta-analysis	1 543	5.52	3.32*10-8
					GenR (EUR)	796	0.059	1.78*10-3
					ALSPAC (EUR)	241	0.12	4.49*10-3
					GECKO (EUR)	153	0.29	0.034
					LiNA (EUR)	132	0.38	0.28
					INMA (EUR)	119	0.4	0.065
					POSEIDON (EUR)	76	0.39	0.065
					DCHS (36% Black AFR, 64% Mixed)	26	1.95	0.052
CD8T cells	1:111217194		cg20302133	KCNA3 (first exon)	Meta-analysis	1 543	5.36	8.57*10-8
					GenR (EUR)	796	1.08	1.61*10-4
					ALSPAC (EUR)	241	0.85	0.015
					GECKO (EUR)	153	0.25	0.61
					LiNA (EUR)	132	0.5	0.018
					INMA (EUR)	119	1.069	0.065
					POSEIDON (EUR)	76	0.19	0.37
					DCHS (36% Black AFR, 64% Mixed)	26	2.18	0.37
CD8T cells	4:174430487		cg06588201	17 Mb downstream of HAND2	Meta-analysis	1 543	5.4	6.58*10-8
					GenR (EUR)	796	0.36	1.12*10-12
					ALSPAC (EUR)	241	0.23	0.55
					GECKO (EUR)	153	-0.057	0.82
					LiNA (EUR)	132	-0.012	0.73
					INMA (EUR)	119	0.24	0.43
					POSEIDON (EUR)	76	-0.21	0.73
					DCHS (36% Black AFR, 64% Mixed)	26	0.14	0.54
NK cells	6:33372934		cg12805458	KIFC1 (exon 7)	Meta-analysis	1 543	-5.31	1.11*10-7
					GenR (EUR)	796	-0.24	2.22*10-7
					ALSPAC (EUR)	241	-0.11	0.064
					GECKO (EUR)	153	-0.042	0.72
					LiNA (EUR)	132	0.079	0.4
					INMA (EUR)	119	-0.12	0.015
					POSEIDON (EUR)	76	-0.036	0.83
					DCHS (36% Black AFR, 64% Mixed)	26	-1.35	0.04
