## Supplementary material for "Cell type-specific methylome-wide association studies of childhood ADHD symptoms": Table S2.1

### Sheet: Blad1
Peripheral blood			ALSPAC			GenR			INMA			HELIX			GSMS
Cell type	Chromosome:position (GRCh37)	Gene	Beta	p-value	Df	Beta	p-value	Df	Beta	p-value	Df	Beta	p-value	Df	Beta	p-value	Df
CD8T cells	1:161655124	TSS200 of RPL31P11	0.19	2.63*10-4	240	0.27	0.19	263	-0.29	0.72	18	0.72	2.06*10-13	905	2.11*10-4	0.88	547
	11:128781826	KCNJ5	-0.03	0.51	240	-0.08	0.36	263	-0.49	0.13	18	-0.75	2.04*10-9	905	-16.1	0.31	547
Cord blood
Cord blood			ALSPAC			GenR			INMA			DCHS			GECKO			LiNA			POSEIDON
Cell type	Chromosome:position (GRCh37)	Gene	Beta	p-value	Df	Beta	p-value	Df	Beta	p-value	Df	Beta	p-value	Df	Beta	p-value	Df	Beta	p-value	Df	Beta	p-value	Df
Monocytes	4:649901	PDE6B	0.12	4.49*10-3	241	0.06	1.78*10-3	796	0.4	0.06	119	1.95	0.05	26	0.29	0.03	153	0.38	0.28	132	0.39	0.07	76
CD8T cells	1:111217194	KCNA3	0.86	0.01	241	1.08	1.61*10-4	796	1.07	0.07	119	NA	NA	NA	0.25	0.61	153	0.5	0.02	132	0.19	0.37	76
	4:174430487	Upstream of HAND2	NA	NA	NA	0.36	1.12*10-12	796	0.24	0.43	119	0.14	0.54	26	-0.06	0.82	153	-0.01	0.73	132	-0.21	0.73	76
NK cells	6:33372934	KIFC1	-0.11	0.06	241	-0.24	2.22*10-7	796	-0.12	0.01	119	-1.35	0.04	26	-0.04	0.72	153	0.08	0.4	132	-0.36	0.83	76
	Summary statistics for the epigenome-wide significant sites from the meta-analysis for each cohort seperately
	Beta= effect size
	p-value = unadjusted p-value
	df = degrees of freedom
